# A multidimensional Mendelian randomization study on the impact of gut dysbiosis on chronic diseases and human longevity

**DOI:** 10.1101/2021.08.20.21262026

**Authors:** Éloi Gagnon, Patricia L. Mitchell, Hasanga Manikpurage, Erik Abner, Nele Taba, Tõnu Esko, Nooshin Ghodsian, Sébastien Thériault, Patrick Mathieu, Benoit J. Arsenault

## Abstract

Alterations of the gut microbiota, often referred to as gut dysbiosis, have been associated with several chronic diseases and longevity in pre-clinical models as well as in observational studies. Whether these relationships underlie causal associations in humans remains to be established. We aimed to determine whether gut dysbiosis influences the risk of chronic diseases and longevity using a comprehensive 2-Sample Mendelian randomization (2SMR) approach. We included as exposures inflammatory bowel disease (IBD) as a human model of gut dysbiosis, 11 gut-associated metabolites and pathways and 48 microbial taxa. Study outcomes included eight chronic diseases previously linked with gut dysbiosis using observational studies (Alzheimer’s disease, depression, type 2 diabetes, non-alcoholic fatty liver disease, coronary artery disease (CAD), stroke, osteoporosis and chronic kidney disease) as well as parental longevity and life expectancy. Neither IBD, nor gut-associated metabolites were causally associated with chronic disease or lifespan. After multiple testing correction for 582 tests, no microbial taxa-chronic disease associations remained significant. After robustness analyses and multivariate MR to correct for body mass index and alcohol intake on all 42 nominally significant causal relationships, four associations remained. Altogether, results of this multidimensional Mendelian randomization study suggest that gut dysbiosis has little impact on chronic diseases and human longevity and that previous documented associations may not underly causal relationships. Studies with larger sample sizes and more optimal taxonomic discrimination may ultimately be required to determine whether the human gut microbiota plays a causal role in the etiology of chronic diseases and longevity.
