## Supplementary Tables 4-6 for "A multidimensional Mendelian randomization study on the impact of gut dysbiosis on chronic diseases and human longevity"

### Sheet: 4-infoonexposures
exposures raw data	p	r^2	window	link to find the data	other information to find the data
Liu-IBD	5x10^-8 of a related diseases	did not clump	did not clump	https://www.nature.com/articles/ng.3359#Sec17	Supplementary Table 1 sheet 3.
Sanna	P < 1 × 10−5	0.001	10000	https://static-content.springer.com/esm/art%3A10.1038%2Fs41588-019-0350-x/MediaObjects/41588_2019_350_MOESM1_ESM.pdf	for propionate Supplementary Table 8. for PWY-5022 supplementary table 4
Framingham	P < 5 × 10−5	did not clump	did not clump	https://www.cell.com/action/showFullTableHTML?isHtml=true&tableId=tbl2&pii=S1550-4131%2813%2900257-X	Table 2 Genome-wide Significant Loci Associated with Metabolites
Kettunen	all	all	all	http://www.computationalmedicine.fi/data#NMR_GWAS	The four datasets downloaded had suffix c("Ile", "Leu", "Val", "Ace") for isoleucine, leucine, valine and acetate respectively
Qin (not included in final analysis)	5*10^-8	independent hits		https://www.medrxiv.org/content/10.1101/2020.09.12.20193045v1	Table S1: 583 genome-wide significant associations between bacterial taxa abundances and genetic variants.
Lopera-Maya (not included in final analysis)	5*10^-8	0.5	10000	https://www.biorxiv.org/content/10.1101/2020.12.09.417642v1.supplementary-material	Supplementary Table 1. Genome-wide significant results
Ruhlemann	max pvalue = 7.91e-06	10000 most significant hit.	did not clump	https://www.nature.com/articles/s41588-020-00747-1	Supplementary_Table_S3_Abundance
Kurilshikov	1*10^-6	did not clump	did not clump	https://www.nature.com/articles/s41588-020-00763-1#Sec26	suppelmentary table 7
IBD for the LD score by Liu	filteredI NFO>0.3 and with more than 2 studies/datasets	did not clump	did not clump	https://www.ibdgenetics.org/downloads.html	Latest combined GWAS and Immunochip trans-ancestry summary statistics

### Sheet: 5-infooutcome
outcomes	p	r^2	info	link to find the data	other information to find the data
Coronary heart disease	all	all	European	https://data.mendeley.com/datasets/gbbsrpx6bs/1	https://www.cardiomics.net/download-data
Ischemic stroke	all	all	European	https://www.megastroke.org/download.html
Alzheimer disease	all	all	European	https://ctg.cncr.nl/software/summary_statistics	AD_sumstats_Jansenetal_2019sept.txt.gz
Depression	all	all	contains UKB but not 23 and me	https://datashare.is.ed.ac.uk/handle/10283/3203	Genome-wide summary statistics from a meta-analysis of PGC and UK Biobank
Osteoporosis	all	all	UKB accesbile via ieugwasr package	We obtained the summary statistics via the ieugwasr package (Hemani et al., 2018).	id = ukb-b-12141
Non-alcoholic fatty liver disease (NAFLD)			GWAS by our group	not yet publically accessible
Type-2 diabetes	all	all	only European	http://diagram-consortium.org/downloads.html	T2D GWAS meta-analysis - Unadjusted for BMI Published in in Mahajan et al (2018b)
Chronic Kidney disease	all	all	only European, CKD =Chronik Kidney Disease	http://ckdgen.imbi.uni-freiburg.de/	CKD overall European ancestry
Parental Lifespan	all	all	only european ancestry Continuous measure in years.	https://datashare.is.ed.ac.uk/handle/10283/3209	lifegen_phase2_bothpl_alldr_2017_09_18.tsv.gz (461.0Mb)
Longevity	all	all	only european	https://www.longevitygenomics.org/downloads	90th percentile cases vs all controls
Osteoporosis	all	all	only european.	http://www.gefos.org/?q=content/data-release-2018	Morrisetal2018.NatGen.SumStats.tar.gz

### Sheet: 6-Instrument_selection
Exposures	P-Value Threshold	R2	min F-statistics
Liu-IBD	5e-8	0.001	15
Sanna	1e-5	0.01	15
Framingham	1e-5	0.01	15
Kettunen	1e-6	0.01	15
Ruhlemann	1e-6	0.01	15
Kurilshikov	1e-6	0.01	15
